# Hypothesis-generating analysis of mutational signatures in childhood B-cell acute lymphoblastic leukemia in relation to socio-demographic, genetic, and environmental factors: A report from the Children’s Oncology Group

**DOI:** 10.1101/2025.10.02.25336752

**Authors:** Cassandra J. Clark, Zhanni Lu, Nathan Anderson, Yueqi Li, Ji Eun Park, Michael Love, Erin Marcotte, Adam J. de Smith, Logan G. Spector

## Abstract

**Background:** Signatures of mutational processes (mutSig) have the potential to fingerprint exposures present during tumor development. While several studies have described prevalence and burden of mutSig in pediatric populations, there have been few efforts to date to associate mutational signatures with exposures or lifestyle factors related to cancer risk. Studying relationships between mutSig and pediatric cancer risk factors can inform future etiologic studies and elucidate the critical exposure pathways underlying cancer risk.

**Methods:** Our study population includes n=1,491 B-cell acute lymphoblastic leukemia (ALL) cases from the Molecular Profiling to Predict Responses to Therapy (MP2PRT) and a subset of n=856 overlapping cases enrolled in the Childhood Cancer Research Network (CCRN), diagnosed with first primary ALL at ages 0-22 years. We estimated associations between mutSig and demographic and socio-economic factors as Bayesian point estimates and 80% credible intervals (presented as PE [80% CI]) using the *Diffsig* model. The multivariable models included sex, age at diagnosis, either reported race and ethnicity or derived inferred genetic ancestry, cytogenetic subtype, ALL polygenic risk score, parental age at case birth, small-area socio-economic status (SES), and latitude; the latter three variables were available only for the n=856 cases overlapping with CCRN.

**Results:** SBS2 and SBS13 (related to *APOBEC* mutagenesis) were strongly associated with patient sex, reported race and ethnicity, genetic ancestry, and area-level SES. Male cases had strongly decreased relative burdens of SBS2 (−0.26 [−0.41 to −0.10]) and SBS13 (−0.38 [−0.55 to −0.23]) as compared to females. Hispanic/Latine cases had significant enrichment of SBS2 (0.36 [0.22-0.52]) and SBS13 (0.45 [0.29-0.60]) as compared to non-Hispanic Whites; inferred Admixed American ancestry was also associated with enrichment of SBS2 and SBS13 (0.69 [0.50-0.89], 0.93 [0.73-1.12], respectively). Clock-like signatures appeared related to both patient and parental age; SBS5 enrichment was associated with increasing SES and older parental age, and suspected clock-like signature SBS8 was enriched in older diagnostic age groups.

**Conclusions:** In this exploratory analysis of mutSig in pediatric B-cell ALL cases, we identified multiple associations between socio-demographic and genetic factors and mutSig. Signatures related to APOBEC activity were strongly associated with sex, pointing to differences in endogenous immune function between male and female ALL cases. Clock-like signatures show associations with parental and patient age as well as SES, potentially indicating some age-dependent differences. These results should inform future etiologic studies and hypothesis generation for those signatures with presently unknown etiologies.
