## Supplemental Material for "Hypothesis-generating analysis of mutational signatures in childhood B-cell acute lymphoblastic leukemia in relation to socio-demographic, genetic, and environmental factors: A report from the Children’s Oncology Group"

### Sheet: T S1. MutationsmB
Supplemental Table S1. Distributions of the Number of Mutations per Megabase Attributed to the given SBSs and IDs of the MP2PRT Cases
Signature	N = 1,491
SBS1	Mean: 359.1 (SD: 1,311.5); Median: 299.9; IQR: 218.2–401.7
SBS2	Mean: 206.3 (SD: 608.2); Median: 12.7; IQR: 0.0–94.0
SBS3	Mean: 7.0 (SD: 29.8); Median: 0.0; IQR: 0.0–0.0
SBS4	Mean: 1.0 (SD: 11.2); Median: 0.0; IQR: 0.0–0.0
SBS5	Mean: 259.4 (SD: 7,220.2); Median: 0.0; IQR: 0.0–115.1
SBS6	Mean: 29.3 (SD: 44.8); Median: 0.0; IQR: 0.0–49.4
SBS7A	Mean: 80.3 (SD: 469.6); Median: 0.5; IQR: 0.0–22.7
SBS7B	Mean: 74.7 (SD: 393.9); Median: 22.1; IQR: 0.0–51.7
SBS7C	Mean: 46.8 (SD: 57.0); Median: 40.7; IQR: 22.1–62.1
SBS7D	Mean: 1.3 (SD: 20.5); Median: 0.0; IQR: 0.0–0.0
SBS8	Mean: 60.3 (SD: 98.0); Median: 11.8; IQR: 0.0–92.8
SBS9	Mean: 27.0 (SD: 43.8); Median: 0.4; IQR: 0.0–39.2
SBS10A	Mean: 6.2 (SD: 11.4); Median: 0.0; IQR: 0.0–8.9
SBS10B	Mean: 20.8 (SD: 48.3); Median: 13.0; IQR: 0.0–27.0
SBS10C	Mean: 0.3 (SD: 3.9); Median: 0.0; IQR: 0.0–0.0
SBS10D	Mean: 9.6 (SD: 14.9); Median: 0.0; IQR: 0.0–15.6
SBS11	Mean: 9.2 (SD: 64.0); Median: 0.0; IQR: 0.0–0.0
SBS12	Mean: 3.1 (SD: 47.3); Median: 0.0; IQR: 0.0–0.0
SBS13	Mean: 255.6 (SD: 978.8); Median: 2.7; IQR: 0.0–49.9
SBS14	Mean: 2.4 (SD: 32.0); Median: 0.0; IQR: 0.0–0.0
SBS15	Mean: 14.9 (SD: 30.6); Median: 0.0; IQR: 0.0–18.8
SBS16	Mean: 49.5 (SD: 40.0); Median: 44.8; IQR: 18.8–74.2
SBS17A	Mean: 40.1 (SD: 112.9); Median: 34.1; IQR: 23.8–46.6
SBS17B	Mean: 3.3 (SD: 14.9); Median: 0.0; IQR: 0.0–4.1
SBS18	Mean: 99.1 (SD: 123.7); Median: 67.2; IQR: 15.7–137.7
SBS19	Mean: 36.9 (SD: 228.1); Median: 23.6; IQR: 3.1–46.9
SBS20	Mean: 6.7 (SD: 69.0); Median: 0.0; IQR: 0.0–0.0
SBS21	Mean: 1.6 (SD: 7.8); Median: 0.0; IQR: 0.0–0.0
SBS22	Mean: 2.4 (SD: 13.0); Median: 0.0; IQR: 0.0–0.0
SBS23	Mean: 0.5 (SD: 3.8); Median: 0.0; IQR: 0.0–0.0
SBS24	Mean: 12.3 (SD: 22.7); Median: 0.0; IQR: 0.0–17.0
SBS25	Mean: 8.1 (SD: 20.9); Median: 0.0; IQR: 0.0–0.0
SBS26	Mean: 58.0 (SD: 777.8); Median: 5.0; IQR: 0.0–43.6
SBS28	Mean: 14.1 (SD: 15.6); Median: 11.4; IQR: 2.7–21.1
SBS29	Mean: 42.7 (SD: 51.9); Median: 28.0; IQR: 0.0–65.8
SBS30	Mean: 52.3 (SD: 174.1); Median: 39.0; IQR: 1.8–75.4
SBS31	Mean: 15.3 (SD: 70.7); Median: 0.0; IQR: 0.0–22.2
SBS32	Mean: 42.2 (SD: 590.0); Median: 18.7; IQR: 0.0–43.3
SBS33	Mean: 15.9 (SD: 166.9); Median: 9.7; IQR: 2.7–17.7
SBS34	Mean: 29.8 (SD: 68.3); Median: 26.4; IQR: 13.2–40.0
SBS35	Mean: 0.1 (SD: 2.3); Median: 0.0; IQR: 0.0–0.0
SBS36	Mean: 0.7 (SD: 4.9); Median: 0.0; IQR: 0.0–0.0
SBS37	Mean: 218.7 (SD: 580.4); Median: 191.8; IQR: 150.2–242.8
SBS38	Mean: 1.9 (SD: 14.5); Median: 0.0; IQR: 0.0–0.0
SBS39	Mean: 34.3 (SD: 65.8); Median: 0.0; IQR: 0.0–45.2
SBS40	Mean: 67.9 (SD: 107.9); Median: 0.0; IQR: 0.0–110.1
SBS41	Mean: 4.0 (SD: 24.0); Median: 0.0; IQR: 0.0–0.0
SBS42	Mean: 0.2 (SD: 3.4); Median: 0.0; IQR: 0.0–0.0
SBS44	Mean: 36.5 (SD: 56.9); Median: 26.2; IQR: 0.0–58.3
SBS84	Mean: 3.3 (SD: 11.9); Median: 0.0; IQR: 0.0–0.0
SBS85	Mean: 58.8 (SD: 151.9); Median: 41.3; IQR: 6.5–79.9
SBS86	Mean: 5.6 (SD: 36.9); Median: 0.0; IQR: 0.0–1.9
SBS87	Mean: 22.5 (SD: 436.8); Median: 0.0; IQR: 0.0–14.5
SBS88	Mean: 6.3 (SD: 34.2); Median: 0.0; IQR: 0.0–0.0
SBS89	Mean: 253.7 (SD: 222.7); Median: 243.4; IQR: 188.0–305.2
SBS90	Mean: 16.3 (SD: 18.1); Median: 11.8; IQR: 0.5–25.0
SBS91	Mean: 3.1 (SD: 5.2); Median: 0.0; IQR: 0.0–4.8
SBS92	Mean: 0.5 (SD: 5.3); Median: 0.0; IQR: 0.0–0.0
SBS93	Mean: 0.3 (SD: 3.5); Median: 0.0; IQR: 0.0–0.0
SBS94	Mean: 0.1 (SD: 1.0); Median: 0.0; IQR: 0.0–0.0
ID1	Mean: 121.6 (SD: 461.7); Median: 81.6; IQR: 53.3–124.0
ID2	Mean: 433.8 (SD: 1,199.7); Median: 325.0; IQR: 201.2–496.3
ID3	Mean: 8.1 (SD: 27.5); Median: 4.3; IQR: 0.0–11.4
ID4	Mean: 14.3 (SD: 133.4); Median: 10.1; IQR: 6.1–14.6
ID7	Mean: 0.0 (SD: 0.1); Median: 0.0; IQR: 0.0–0.0
ID10	Mean: 16.3 (SD: 76.5); Median: 13.5; IQR: 9.0–18.7
ID11	Mean: 2.9 (SD: 50.7); Median: 0.3; IQR: 0.0–2.6
ID12	Mean: 60.8 (SD: 159.0); Median: 43.0; IQR: 30.6–59.6
ID13	Mean: 5.7 (SD: 54.6); Median: 3.3; IQR: 0.5–6.5
ID14	Mean: 7.2 (SD: 41.1); Median: 5.3; IQR: 2.4–8.4
ID15	Mean: 1.9 (SD: 71.9); Median: 0.0; IQR: 0.0–0.0
ID16	Mean: 0.6 (SD: 1.7); Median: 0.0; IQR: 0.0–0.0
ID17	Mean: 3.1 (SD: 60.9); Median: 0.0; IQR: 0.0–2.3
ID18	Mean: 0.0 (SD: 0.2); Median: 0.0; IQR: 0.0–0.0
1 Mean: Mean (SD: SD); Median: Median; IQR: Q1–Q3; n (%)

### Sheet: T S2. SBS enrichment
Supplemental Table S2. Distribution of SBS Enrichment Among MP2PRT Cases
Signature	N = 1,491
SBS1
No	59(4.0%)
Yes	1,432(96%)
SBS2
No	1,137(76%)
Yes	354(24%)
SBS3
No	1,454(98%)
Yes	37(2.5%)
SBS4
No	1,491(100%)
SBS5
No	1,079(72%)
Yes	412(28%)
SBS6
No	1,355(91%)
Yes	136(9.1%)
SBS7A
No	1,420(95%)
Yes	71(4.8%)
SBS7B
No	1,373(92%)
Yes	118(7.9%)
SBS7C
No	1,442(97%)
Yes	49(3.3%)
SBS7D
No	1,491(100%)
SBS8
No	1,187(80%)
Yes	304(20%)
SBS9
No	1,382(93%)
Yes	109(7.3%)
SBS10A
No	1,491(100%)
SBS10B
No	1,491(100%)
SBS10C
No	1,491(100%)
SBS10D
No	1,490(100%)
Yes	1(<0.1%)
SBS11
No	1,483(99%)
Yes	8(0.5%)
SBS12
No	1,489(100%)
Yes	2(0.1%)
SBS13
No	1,182(79%)
Yes	309(21%)
SBS14
No	1,491(100%)
SBS15
No	1,466(98%)
Yes	25(1.7%)
SBS16
No	1,267(85%)
Yes	224(15%)
SBS17A
No	1,479(99%)
Yes	12(0.8%)
SBS17B
No	1,491(100%)
SBS18
No	916(61%)
Yes	575(39%)
SBS19
No	1,473(99%)
Yes	18(1.2%)
SBS20
No	1,490(100%)
Yes	1(<0.1%)
SBS21
No	1,491(100%)
SBS22
No	1,491(100%)
SBS23
No	1,491(100%)
SBS24
No	1,473(99%)
Yes	18(1.2%)
SBS25
No	1,486(100%)
Yes	5(0.3%)
SBS26
No	1,439(97%)
Yes	52(3.5%)
SBS28
No	1,491(100%)
SBS29
No	1,353(91%)
Yes	138(9.3%)
SBS30
No	1,306(88%)
Yes	185(12%)
SBS31
No	1,474(99%)
Yes	17(1.1%)
SBS32
No	1,460(98%)
Yes	31(2.1%)
SBS33
No	1,489(100%)
Yes	2(0.1%)
SBS34
No	1,474(99%)
Yes	17(1.1%)
SBS35
No	1,491(100%)
SBS36
No	1,491(100%)
SBS37
No	157(11%)
Yes	1,334(89%)
SBS38
No	1,491(100%)
SBS39
No	1,432(96%)
Yes	59(4.0%)
SBS40
No	1,064(71%)
Yes	427(29%)
SBS41
No	1,482(99%)
Yes	9(0.6%)
SBS42
No	1,491(100%)
SBS44
No	1,368(92%)
Yes	123(8.2%)
SBS84
No	1,491(100%)
SBS85
No	1,286(86%)
Yes	205(14%)
SBS86
No	1,491(100%)
SBS87
No	1,467(98%)
Yes	24(1.6%)
SBS88
No	1,491(100%)
SBS89
No	119(8.0%)
Yes	1,372(92%)
SBS90
No	1,486(100%)
Yes	5(0.3%)
SBS91
No	1,491(100%)
SBS92
No	1,490(100%)
Yes	1(<0.1%)
SBS93
No	1,491(100%)
SBS94
No	1,491(100%)
1 n(%)

### Sheet: T S3. ID enrichment
Supplemental Table S3. Distributions of IDs Enrichment (>=5%) Among MP2PRT Cases
Signature	N = 1,491
ID1
No	6(0.4%)
Yes	1,485(100%)
ID2
No	2(0.1%)
Yes	1,489(100%)
ID3
No	1,381(93%)
Yes	110(7.4%)
ID4
No	1,357(91%)
Yes	134(9.0%)
ID5
No	1,491(100%)
ID6
No	1,491(100%)
ID7
No	1,491(100%)
ID8
No	1,491(100%)
ID9
No	1,491(100%)
ID10
No	1,235(83%)
Yes	256(17%)
ID11
No	1,486(100%)
Yes	5(0.3%)
ID12
No	179(12%)
Yes	1,312(88%)
ID13
No	1,471(99%)
Yes	20(1.3%)
ID14
No	1,467(98%)
Yes	24(1.6%)
ID15
No	1,488(100%)
Yes	3(0.2%)
ID16
No	1,485(100%)
Yes	6(0.4%)
ID17
No	1,477(99%)
Yes	14(0.9%)
ID18
No	1,490(100%)
Yes	1(<0.1%)
1 n(%)

### Sheet: Fig S1. Correlation Matrix
Supplemental Figure S1. Correlation matrix for a priori variables of interest.
